# Invasive Mould Disease in Fatal COVID-19: A Systematic Review of Autopsies

**DOI:** 10.1101/2021.01.13.21249761

**Authors:** Brittany E. Kula, Cornelius J. Clancy, M. Hong Nguyen, Ilan S. Schwartz

**Affiliations:** Division of Infectious Diseases, University of Alberta, Edmonton, Alberta, Canada; Division of Infectious Diseases, University of Pittsburgh, Pittsburgh, Pennsylvania, USA

**Author notes:** Correspondence to: Dr. Ilan S Schwartz MD PhD, Division of Infectious Diseases, Department of Medicine, Faculty of Medicine and Dentistry, University of Alberta, Edmonton, T6G 2G3, Canada. **Funding:** None.

## Abstract

**Background:** Invasive mould disease (IMD) – most commonly pulmonary aspergillosis - is reported to affect up to a third of critically ill COVID-19 patients. Most reported cases are diagnosed with probable/putative COVID-19 associated pulmonary aspergillosis (CAPA) based on a combination of non-specific clinical, radiographic, and mycological findings, but the clinical significance – and whether these cases represent true invasive disease – is unresolved.

**Methods:** We performed a systematic review of autopsy series of decedents with COVID-19 for evidence of IMD. We searched PubMed, Web of Science, OVID (Embase) and MedRxiv for English- or French-language case series published between January 1, 2019 to September 26, 2020. We included series describing lung histology of ≥3 decedents, and authors were contacted for missing information as necessary.

**Findings:** We identified 51 case series describing autopsies of 702 decedents. Individual-level data was available for 430 decedents. The median age was 72 (IQR 61 to 80) years. Diabetes mellitus, pre-existing lung disease, and immunocompromising conditions were reported for 129 (32%), 95 (22%), and 25 (6%) decedents, respectively. The median hospitalization length was 10 (IQR 5-22) days. 51.6% of decedents had received mechanical ventilation for a median of nine (IQR 5-20) days. Treatment included immunomodulation in 60 (most often steroids or tocilizumab) and antifungals in 41 decedents. Eleven decedents (1·6%) had autopsy-confirmed IMD (6 with CAPA, 4 with invasive pulmonary mycosis not specified and 1 with disseminated mucormycosis). Among 173 decedents who received mechanical ventilation, 5 had IMD (2·9%).

**Interpretation:** Autopsy-proven IMD, including CAPA, is uncommon in fatal COVID-19.

**Funding:** This study is unfunded

**Category:** Review
