## Supplemental Table 1 for "Invasive Mould Disease in Fatal COVID-19: A Systematic Review of Autopsies"

### Sheet: Sheet1
Table S1 - Case Summaries
	Authors	Country	Age	Sex	Comorb	Length of hospitalisation, days	Ventilated	Length of ventilation, days	Immunomodulation	Antifungals	IMD on Autopsy
1	Lax 1	Austria	NA	M	DM, CAD, HTN, CVD	4	No	NA		No	No
2	Lax 2	Austria	NA	M	DM,HTN, CVD	9	No	NA		No	No
3	Lax 3	Austria	NA	F	HTN, CAD, prev malignancy	6	No	NA		No	No
4	Lax 4	Austria	NA	M	previous malignancy	7	No	NA		No	No
5	Lax 5	Austria	NA	M	HTN, CAD, prev malignancy	6	Yes	NA		No	No
6	Lax 6	Austria	NA	M	HTN, CAD, COPD, CVD	8	No	NA		No	No
7	Lax 7	Austria	NA	F	HTN, DM, COPD, dementia	4	No	NA		No	No
8	Lax 8	Austria	NA	F	HTN, DM, Dementia	5	No	NA		No	No
9	Lax 9	Austria	NA	M	Dementia	6	No	NA		No	No
10	Lax 10	Austria	NA	M	HTN, DM, Dementia	9	No	NA		No	No
11	Lax 11	Austria	NA	M	HTN	11	Yes	NA		Yes	No
12	Bradley 1	USA	57	M	ESRD, DM2, HTN, OSA, obesity	6	Yes	6		NA	No
13	Bradley 2	USA	74	F	DM2, OSA, AF, pulmonary hypertension, CKD, obesity	0	Yes	0		NA	No
14	Bradley 3	USA	54	M	Traumatic brain injury, dysphagia	1	No	NA		NA	No
15	Bradley 4	USA	74	M	CHF, frontotemporal dementia, HTN, OSA	1	Yes	NA		NA	No
16	Bradley 5	USA	73	F	DM2, HTN, CHF, hypothyroidism, obesity, schizoaffective disorder, bipolar disorder	8	Yes	8		NA	No
17	Bradley 6	USA	84	F	COPD, CHF, AF, aortic stenosis, HTN, CKD, osteoporosis	1	No	NA		NA	No
18	Bradley 7	USA	71	M	HTN, hyperlipidaemia, CAD, AF, ESRD, OSA	8	No	NA		NA	No
19	Bradley 8	USA	76	F	Hyperlipidaemia, osteoporosis	4	Yes	4		NA	No
20	Bradley 9	USA	75	F	Hyperlipidaemia, DM2, CAD, CHF, CKD, COPD, previous DVT	NA	NA	NA			No
21	Bradley 10	USA	84	M	CKD, COPD, hyperlipidaemia,OSA, mitral regurgitation, complete heart block, chronic pain, arthritis, obesity, HTN	1	No	NA		NA	No
22	Bradley 11	USA	81	F	HTN, hyperlipidaemia, breast cancer, CKD, demyelinating neuropathy, lacunar infarcts, recent pneumonia in January, 2020, Alzheimer’s disease	6	Yes	2		NA	No
23	Bradley 12	USA	42	F	Lobular breast cancer status post-bilateral mastectomy and neoadjuvant chemotherapy and anaemia	9	Yes	2		NA	No
24	Bradley 13	USA	71	M	CAD, CHF, HTN, aortic stenosis, ESRD, pulmonary fibrosis,	NA	NA	NA			No
25	Bradley 14	USA	73	F	HTN, asthma, DM, hyperlipidaemia,	NA	NA	NA			No
26	Fox 1	USA	44		HTN, DM, CKD3	8	Yes	6		No	No
27	Fox 2	USA	44		DM2, HTN, CHF	5	Yes	2		No	No
28	Fox 3	USA	63		HTN, thyroidectomy	25	Yes	25	steroids	No	No
29	Fox 4	USA	76		HTM, DM2, RA	6	Yes	6		No	No
30	Fox 5	USA	68		DM	9	Yes	9		No	No
31	Fox 6	USA	78		none	0	No	NA		No	No
32	Fox 7	USA	53		HTN, polymyositis, OSA	1	Yes	1		No	No
33	Fox 8	USA	60		COPD, HTN, AF	14	Yes	14		No	No
34	Fox 9	USA	66		HTN	12	Yes	12		No	No
35	Fox 10	USA	78		ESRD, DM2	2	Yes	2		No	No
36	Prilutskiy 1	USA	72	M		NA	Yes	11	Anakinra	No	No
37	Prilutskiy 2	USA	91	M		NA	No	NA		No	No
38	Prilutskiy 3	USA	72	M		NA	No	NA	Sarilumab	No	No
39	Prilutskiy 4	USA	64	F		NA	Yes	3	Sarilumab	No	No
40	Menter 1	Sitzerland	68	F	MS	NA	NA	NA			No
41	Menter 2	Sitzerland	86	M	tMDS, sp APML, prostate cancer, DM	NA	NA	NA	no details		No
42	Menter 3	Sitzerland	96	M	Parkinsons, dementia, CAD	NA	NA	NA			No
43	Menter 4	Sitzerland	78	M	Chronic renal failure, DM	NA	NA	NA			No
44	Menter 5	Sitzerland	66	M	Smoker, HTN	NA	NA	NA			No
45	Menter 6	Sitzerland	74	M	Met prostate CA, CKD, smoker, COPD, DM	NA	NA	NA			No
46	Menter 7	Sitzerland	81	F	CAD	NA	NA	NA			No
47	Menter 8	Sitzerland	71	M	PAD, CAD	NA	NA	NA			No
48	Menter 9	Sitzerland	88	M	CHF, CAD, Waldenstrom's macroglobulinemia	NA	NA	NA			No
49	Menter 10	Sitzerland	85	M	cardiomyopathy, ex smoker	NA	NA	NA			No
50	Menter 11	Sitzerland	58	M	htn, obesity	NA	NA	NA			No
51	Menter 12	Sitzerland	75	M	htn, cad, dm	NA	NA	NA			No
52	Menter 13	Sitzerland	53	M	Cirrhosis, immunosuppressed; sp pneumonia assoc ARDS on long term O2	NA	NA	NA			No
53	Menter 14	Sitzerland	94	F	cardiac disease, dementia	NA	NA	NA			No
54	Menter 15	Sitzerland	89	M	cardiac disease, DM	NA	NA	NA			No
55	Menter 16	Sitzerland	61	F	DM, obesity	NA	NA	NA			No
56	Menter 17	Sitzerland	72	M	sleep apnea, htn, ex smoker	NA	NA	NA			No
57	Menter 18	Sitzerland	79	M	CAD, dementia	NA	NA	NA			No
58	Menter 19	Sitzerland	65	M	90 py smoker	NA	NA	NA			No
59	Menter 20	Sitzerland	71	M	COPD, obesity	NA	NA	NA			No
60	Menter 21	Sitzerland	96	M	CAD, dementia	NA	NA	NA			No
61	Schaller 1	Germany	NA	NA	Chronic myelomonocytic leukemia	NA	Yes	21		NA	No
62	Schaller 2	Germany	NA	NA	CAD, AF, CLL	NA	Yes	14		NA	No
63	Schaller 3	Germany	NA	NA	COPD, diabetes	NA	Yes	6		NA	No
64	Schaller 4	Germany	NA	NA	CKD, AF, DCM	NA	Yes	8		NA	No
65	Schaller 5	Germany	NA	NA	Hypertrophic CM	NA	No	NA		NA	No
66	Schaller 6	Germany	NA	NA	HTN, AF	NA	No	NA		NA	No
67	Schaller 7	Germany	NA	NA	Lung cancer (stage IV), CKD	NA	No	NA		NA	No
68	Schaller 8	Germany	NA	NA	COPD, CKD, DM, obesity	NA	No	NA		NA	No
69	Schaller 9	Germany	NA	NA	HTN, AF, dementia	NA	No	NA		NA	No
70	Schaller 10	Germany	NA	NA	HTN	NA	No	NA		NA	No
71	Remmelink 1	Belgium	77	M	CAD CVD Diabetes	NA	Yes	NA		NA	No
72	Remmelink 2	Belgium	91	F	HTN, CAD, CRF, cirrhosis	NA	No	NA	steroids	NA	No
73	Remmelink 3	Belgium	68	M	COPD, Cancer	NA	Yes	NA		NA	No
74	Remmelink 4	Belgium	64	F	HTN, cancer, CVD	NA	Yes	NA		NA	No
75	Remmelink 5	Belgium	56	M	COPD, cancer	NA	Yes	NA		NA	No
76	Remmelink 6	Belgium	73	M	HTN, CRF	NA	Yes	NA	steroids	NA	Yes
77	Remmelink 7	Belgium	56	M	none	NA	No	NA		NA	Yes
78	Remmelink 8	Belgium	66	M	HTN, CAD, CVD, CRF, DM	NA	No	NA		NA	No
79	Remmelink 9	Belgium	49	F	HTN, DM	NA	Yes	NA		NA	No
80	Remmelink 10	Belgium	63	M	HTN, DM	NA	Yes	NA		NA	No
81	Remmelink 11	Belgium	76	M	DM, cirrhosis, cancer	NA	No	NA		NA	No
82	Remmelink 12	Belgium	75	M	DM, CAD, HTN	NA	Yes	NA		NA	No
83	Remmelink 13	Belgium	73	M	DM	NA	No	NA		NA	No
84	Remmelink 14	Belgium	77	F	DM, HTN	NA	No	NA		NA	No
85	Remmelink 15	Belgium	61	M	none	NA	Yes	NA		NA	No
86	Remmelink 16	Belgium	70	F	Liver transplant, DM, HTN	NA	Yes	NA		NA	No
87	Remmelink 17	Belgium	53	M	HTN, CVD	NA	Yes	NA		NA	No
88	Deinhardt-Emmer 1	Germany	82	M	AF, DM, autoimmune pancreatitis, purpura pigmentosa	7	Yes	7		NA	No
89	Deinhardt-Emmer 2	Germany	66	M	HTN	5	Yes	4		NA	No
90	Deinhardt-Emmer 3	Germany	78	M	HTN, DM, CRF, recent urosepsis	30	Yes	7		NA	Yes
91	Deinhardt-Emmer 4	Germany	54	M	none known	10	Yes	7		NA	No
92	Deinhardt-Emmer 5	Germany	80	M	DM, CRF, CHF	9	Yes	8		NA	No
93	Deinhardt-Emmer 6	Germany	64	M	GPA, CRF, COPD, DM	20	Yes	16		NA	No
94	Deinhardt-Emmer 7	Germany	64	M	COPD, AS	15	Yes	9		NA	No
95	Deinhardt-Emmer 8	Germany	87	F	DM, CHF, CRF, CVA, erysipelas recently	12	No	0		NA	No
96	Deinhardt-Emmer 9	Germany	83	F	HTN, DM, CRF, CHD, AF, PAD	7	No	0		NA	No
97	Deinhardt-Emmer 10	Germany	85	F	Endometrial cancer (apT1a); CHF, CRF, DM	9	No	0		NA	No
98	Deinhardt-Emmer 11	Germany	52	F	Cervical cancer (stage 4)	4	No	0		NA	No
99	Martines 1	USA	NA			NA	NA	NA			No
100	Martines 2	USA	NA		CHF, cardiomegaly	NA	NA	NA			No
101	Martines 3	USA	NA		COPD, obesity, kidney transplant	NA	NA	NA			No
102	Martines 4	USA	NA			NA	NA	NA			No
103	Martines 5	USA	NA			NA	NA	NA			No
104	Martines 6	USA	NA			NA	NA	NA			No
105	Martines 7	USA	NA			NA	NA	NA			No
106	Martines 8	USA	NA			NA	NA	NA			No
107	Elezkurtaj 1	Germany	54	M	HIV, smoker, COPD, obesity	NA	NA	NA			No
108	Elezkurtaj 2	Germany	62	M	DM, CHF, obesity, OSA, HTN	NA	NA	NA			No
109	Elezkurtaj 3	Germany	45	F	COPD, asthma, mesenteric infarct	NA	NA	NA			No
110	Elezkurtaj 4	Germany	71	M	Asthma, AF, HTN, sinus node arrest	NA	NA	NA			No
111	Elezkurtaj 5	Germany	79	F	IHD, HTN, obesity, OSA	NA	NA	NA			No
112	Elezkurtaj 6	Germany	90	F	COPD, dementia, cirrhosis, CAD, CRF, AF	NA	NA	NA			No
113	Elezkurtaj 7	Germany	79	M	hemiplegia, PE	NA	NA	NA			No
114	Elezkurtaj 8	Germany	79	F	DM, dementia, RA, IHD, stroke	NA	NA	NA			No
115	Elezkurtaj 9	Germany	68	M	Alcohol abuse, heart failure, obesity	NA	NA	NA			No
116	Elezkurtaj 10	Germany	61	M	CHF, AF, IHD, smoking, obesity	NA	NA	NA			No
117	Elezkurtaj 11	Germany	68	F	COPD, HTN, obesity	NA	NA	NA			No
118	Elezkurtaj 12	Germany	68	M	Squamous cell lung cancer, HIV, IH, CVA, CRF, COPD	NA	NA	NA			No
119	Elezkurtaj 13	Germany	76	M	CHF, IHD, obesity, smoking, HTN	NA	NA	NA			No
120	Elezkurtaj 14	Germany	56	F	DM, HTN, obesity	NA	NA	NA			No
121	Elezkurtaj 15	Germany	92	M	AF, dementia, IHD	NA	NA	NA			No
122	Elezkurtaj 16	Germany	62	M	dementia, HTN, recent femur fracture	NA	NA	NA			No
123	Elezkurtaj 17	Germany	67	F	AF, COPD, RA, stroke	NA	NA	NA			No
124	Elezkurtaj 18	Germany	81	M	AF, DM, HTN, stroke	NA	NA	NA			No
125	Elezkurtaj 19	Germany	78	F	metastatic lung CA (brain, liver, bone), radiation induced pneumonitis, AF, HTN, obesity	NA	NA	NA			No
126	Elezkurtaj 20	Germany	74	M	AF, HTN, IHD, obesity	NA	NA	NA			No
127	Elezkurtaj 21	Germany	76	M	PE	NA	NA	NA			No
128	Elezkurtaj 22	Germany	30	F	Ewing Sarcoma (chemoradiotherapy), AlloHSCT for secondary MDS, intestinal GVHD,	NA	NA	NA			Yes
129	Elezkurtaj 23	Germany	77	M	HTN	NA	NA	NA			No
130	Elezkurtaj 24	Germany	69	M	HTN	NA	NA	NA			No
131	Elezkurtaj 25	Germany	57	M		NA	NA	NA			No
132	Elezkurtaj 26	Germany	74	M		NA	NA	NA			No
133	Youd 1	UK	88	F	Dementia	0	No	NA		No	No
134	Youd 2	UK	86	M	COPD, HTN, dementia, heart disease	0	No	NA		No	No
135	Youd 3	UK	73	F	DM1, asthma, heart disease	0	No	NA		No	No
136	Bosmuller 1	Germany	78	F	obese, HTN, AV block	1	No	NA		No	No
137	Bosmuller 2	Germany	78	M	CAD, HTN, DM, parkinsons	9	Yes	8		NA	No
138	Bosmuller 3	Germany	72	M	CAD, Merkel cell cA under adjuvant radiotherapy, PMR, obesity	16	Yes	11		No	No
139	Bosmuller 4	Germany	59	M	obese, HTN, asthma	35	Yes	35		NA	No
140	Buja 1	USA	62	M	obese	0	No	NA		No	No
141	Buja 2	USA	34	M	obese, HTN, heart failure, DM2	10	No	NA		No	No
142	Buja 3	USA	48	M	obese	0	No	NA		No	No
143	Hanley 1	UK	61	M	COPD, IHD, CABG	0	No	NA		No	No
144	Hanley 2	UK	64	M	OSA, obesity	9	Yes	6		NA	No
145	Hanley 3	UK	69	F	COPD, OSA< Cor pulmonarle on O2, iHD, DM2, HTN	3	No	NA		NA	No
146	Hanley 4	UK	78	M	Dementia, DM, HTN	8	No	NA		NA	No
147	Hanley 5	UK	22	M	obesity, hypothyroidism	22	Yes	22		Yes	Yes
148	Hanley 6	UK	24	M	NASH, GRH deficiency	NA	Yes	NA		NA	No
149	Hanley 7	UK	77	F	HTN, LVH, CKD, ANCA vasculitis	2	No	NA		NA	No
150	Hanley 7	UK	79	M	Hypercholesterolemia, trigeminal neuralgia	NA	Yes	13		NA	No
151	Hanley 8	UK	97	M	Dementia, liver disease, remove bladder cancer, recurrent UTI	NA	No	NA		NA	No
152	Hanley 9	UK	79	F	COPD, SLE, DM, HTN	NA	No	NA		NA	No
153	Hanley 10	UK	77	F	ANCA vasculitis, CKD, LVH, HTN	2	No	NA		NA	No
154	Borczuk 1	NA	64	M	Diabetes. HTN, CAD	NA	No	NA			No
155	Borczuk 2	NA	73	M	Pre-Diabetes, COPD	NA	Yes	5	steroids		No
156	Borczuk 3	NA	71	M	Diabetes, HTN	NA	No	NA			No
157	Borczuk 4	NA	79	M	Pre-Diabetes, Obesity HTN	NA	Yes	7			No
158	Borczuk 5	NA	95	F	HTN, DEMENTIA	NA	No	NA			No
159	Borczuk 6	NA	34	M	DM2	NA	Yes	7			No
160	Borczuk 7	NA	69	M	AML,DM2	NA	No	NA			No
161	Borczuk 8	NA	46	M	DM2, HTN, Asthma	NA	Yes	7			No
162	Borczuk 9	NA	91	M	CAD, HTN, ALZ	NA	No	NA			No
163	Borczuk 10	NA	56	F	DM2, HTN, Sickle cell	NA	No	NA			No
164	Borczuk 11	NA	75	M	HTN, Lung Ca	NA	Yes	25			No
165	Borczuk 12	NA	58	M	DM2, HTN, CAD, cholangiocarcinoma	NA	No	NA			No
166	Borczuk 13	NA	64	M	DM2, ESRD, HTN	NA	No	NA			No
167	Borczuk 14	NA	70	M	arteritis	NA	No	NA	steroids		No
168	Borczuk 15	NA	47	M	N	NA	No	NA			No
169	Borczuk 16	NA	64	M	Sleep apnea, CAD	NA	No	NA			No
170	Borczuk 17	NA	87	F	DM2, CAD, Dementia	NA	No	NA			No
171	Borczuk 18	NA	70	F	Pre-diabetes	NA	Yes	24			No
172	Borczuk 19	NA	70	M	NA	NA	No	NA			No
173	Borczuk 20	NA	30	F	Pulmonary valve atresia, diabetes	NA	Yes	12			No
174	Borczuk 21	NA	69	M	HTN, hyperlipidemia, Obesity, Diabetes HbA1c=7.0	NA	Yes	17			No
175	Borczuk 22	NA	92	M	HTN, hyperlipidemia, CVA	NA	No	NA			No
176	Borczuk 23	NA	58	M	HTN, DM2, CAD	NA	Yes	25	steroids		No
177	Borczuk 24	NA	82	M	Hypertension; AF	NA	No	NA			No
178	Borczuk 25	NA	69	F	Hypertension; CRF	NA	Yes	5			No
179	Borczuk 26	NA	76	M	DM, Hypertension, Valvulopathy	NA	Yes	5			No
180	Borczuk 27	NA	71	M	Hypertension	NA	Yes	1			No
181	Borczuk 28	NA	87	F	hypertension, dyslipidemia; ihd; carotid vasculopathy	NA	No	NA			No
182	Borczuk 29	NA	79	M	dementia, heart failure, intestinal ischemia	NA	Yes	6			Yes
183	Borczuk 30	NA	85	M	COPD; Alz dementia; carotid vasculopathy; chronic anemia; intestinal angiodysplasias	NA	No	NA			No
184	Borczuk 31	NA	76	M	Hypertension, COPD	NA	Yes	19			No
185	Borczuk 32	NA	86	F	dementia; DM 2; DVT; hypethyrodism; dementia; HTN	NA	No	NA			No
186	Borczuk 33	NA	96	M	diabetes type 2; HF; dementia; cronic cerebral vasculopathy	NA	No	NA			No
187	Borczuk 34	NA	86	M	MM; AF; obesity; OSAS	NA	No	NA			No
188	Borczuk 35	NA	77	M	DM, Hypertension, Vasculpathy, Kidney transplant	NA	No	NA			No
189	Borczuk 36	NA	90	F	CKD; HF NYHA 3; recurrence PE; HTN	NA	No	NA			No
190	Borczuk 37	NA	80	M	CKD; hypertension; dementia; prostatic cancer	NA	No	NA			No
191	Borczuk 38	NA	73	F	lung cancer	NA	No	NA			No
192	Borczuk 39	NA	61	M	COPD, heart failure, pharyngeal cancer	NA	No	NA			Yes
193	Borczuk 40	NA	82	M	COPD; diabetes type 2; ischemic heart disease; obesity; hypertension; aortic aneurysm	NA	No	NA			No
194	Borczuk 41	NA	75	M	N	NA	Yes	20			No
195	Borczuk 42	NA	95	M	colon cancer, HBV, Atrial Fibrillation	NA	No	NA			No
196	Borczuk 43	NA	88	F	ischemic stroke; diabetes type2; indiff connectivite; hypothyroidism; hypertensive heart disease	NA	No	NA			No
197	Borczuk 44	NA	57	M	Diabetes, HTN, HLD, Obesity	NA	Yes	5	steroids		No
198	Borczuk 45	NA	37	M	obesity	NA	Yes	1			No
199	Borczuk 46	NA	67	F	HTN, asthma	NA	No	NA			No
200	Borczuk 47	NA	82	F	NA	NA	No	NA			No
201	Borczuk 48	NA	69	M	CAD, s/p CABG, diabetes, HTN, Paf	NA	Yes	2			No
202	Borczuk 49	NA	48	M	HIV, asthma	NA	Yes	6	steroids		No
203	Borczuk 50	NA	85	F	DM, HTN, Sjogren, AD, Parkinson, schizofr	NA	No	NA			No
204	Borczuk 51	NA	73	M	Hepatitis C, Kidney transplant, CHF, HTN, diabetes, AF	NA	No	NA			No
205	Borczuk 52	NA	39	F	Liver transplantation, diabetes, HTN, Obesity	NA	Yes	3	steroids		No
206	Borczuk 53	NA	48	M	NA	NA	No	NA			No
207	Borczuk 54	NA	74	M	Parkison	NA	No	NA	tocilizumab		No
208	Borczuk 55	NA	79	M	diabetes, HTN, HLD, CVA, CKDIII, HX	NA	No	NA			No
209	Borczuk 56	NA	50	M	Sarcoidosis with PHTN, HTN, Obesity	NA	Yes	4	steroids		No
210	Borczuk 57	NA	64	M	COPD/Emph, HTN, diabetes	NA	Yes	1			No
211	Borczuk 58	NA	51	M	obesity	NA	No	NA			No
212	Borczuk 59	NA	57	F	HTN, Gout, CKD, HLD	NA	No	NA			No
213	Borczuk 60	NA	79	F	Diabetes, HTN, HLD, asthma	NA	Yes	6			No
214	Borczuk 61	NA	79	F	CHF, HTN, AF , CKD	NA	No	NA			No
215	Borczuk 62	NA	57	M	HTN, HLD, Obesity	NA	Yes	1			No
216	Borczuk 63	NA	82	M	HFrEF (NYA class III e IV), AF, AT	NA	No	NA			No
217	Borczuk 64	NA	86	F	CAD,HFiEF, HTN, AF	NA	No	NA			No
218	Borczuk 65	NA	83	F	HTN, diabetes, obesity, CKD, asthma	NA	No	NA	steroids		No
219	Borczuk 66	NA	52	F	HTN, Obesity	NA	Yes	13	steroids		No
220	Borczuk 67	NA	74	M	HTN, diabetes, asthma	NA	Yes	7	steroids		No
221	Borczuk 68	NA	68	M	HIV, Kidney transplant	NA	Yes	18	steroids		No
222	Wichmann 1	Germany	52	M	Obesity	NA	No	NA		No	No
223	Wichmann 2	Germany	70	M	Parkinsons, CHD, PAD, CKD	NA	No	NA		No	No
224	Wichmann 3	Germany	71	M	AH, granulomatous pneumopathy	NA	Yes	NA		No	No
225	Wichmann 4	Germany	63	M	DM2, obesity, asthma	NA	Yes	NA		No	No
226	Wichmann 5	Germany	66	M	CAD, HTN, AF , CKD	NA	No	NA		No	No
227	Wichmann 6	Germany	54	F	Dementia, trisomy 21, epilepsy	NA	No	NA		No	No
228	Wichmann 7	Germany	75	F	AF, CAD, smoker	NA	No	NA		No	No
229	Wichmann 8	Germany	82	M	Parkinsons, DM2, CAD	NA	No	NA		No	No
230	Wichmann 9	Germany	87	F	NSCLCa, COPD, CAD, CKD	NA	No	NA		No	No
231	Wichmann 10	Germany	84	M	DM2, HTN, UC	NA	No	NA		No	No
232	Wichmann 11	Germany	85	M	HD, HTN, AF, asthma	NA	Yes	NA		No	No
233	Wichmann 12	Germany	76	M	Obesity	NA	Yes	NA		No	No
234	Schaefer 1	USA	66	F	RA, pulm fibrosis, SLE, MGUS, CKD, CAD, HTN	7	Yes	3		NA	No
235	Schaefer 2	USA	57	M	DM, HTN, neurologic impairment	1	Yes	1		NA	No
236	Schaefer 3	USA	77	M	CKD, cardiomegaly, atherosclerosis, DM, dementia	3	Yes	3		NA	No
237	Schaefer 4	USA	50	M	B-ALL in relapse, Aspergillus pneumonia, feb neut,	11	Yes	7		NA	Yes
238	Schaefer 5	USA	68	F	CAD, HTN, DM, COPD, smoker >50 py	1	Yes	1		NA	No
239	Schaefer 6	USA	66	M	HTN, DM	16	Yes	15		NA	No
240	Schaefer 7	USA	53	M	HTN, DM, CKD, NASH	21	Yes	18		NA	No
241	Falasca 1	Italy	81	M	HTN, Aorto-myocardial sclerosis, IHD, Cardiomyopathy, Aortic aneurysm	4	NA	NA		NA	No
242	Falasca 2	Italy	82	F	Diabetes, Atrioventricular valve prothesis, Atrial fibrillation, COPD, Malignancy, Kidney disease	3	NA	NA		NA	No
243	Falasca 3	Italy	92	M	COPD	1	NA	NA		NA	No
244	Falasca 4	Italy	69	F	Schizophrenia	28	NA	NA		NA	No
245	Falasca 5	Italy	80	F	Cardiovascular disease, dementia	38	NA	NA		NA	No
246	Falasca 6	Italy	92	M	COPD, cardiovascular disease	3	NA	NA		NA	No
247	Falasca 7	Italy	64	F	Malignancy	2	NA	NA		NA	No
248	Falasca 8	Italy	58	M	Pulmonary artery thrombosis	4	NA	NA		NA	No
249	Falasca 9	Italy	64	M	Myelodysplasia	4	NA	NA		NA	No
250	Falasca 10	Italy	82	M	Aortic aneurysm, COPD	5	NA	NA		NA	No
251	Falasca 11	Italy	76	M	Malignancy	30	NA	NA		NA	No
252	Falasca 12	Italy	60	M	Malignancy, HTN, kidney disease, DM, COPD, obesity	29	NA	NA		NA	No
253	Falasca 13	Italy	70	F	cardiovascular disease, DM, psychiatric disorder	43	NA	NA		NA	No
254	Falasca 14	Italy	76	M	malignancy, COPD, HTN, cardiovascular disease	33	NA	NA		NA	No
255	Falasca 15	Italy	27	F	HIV	6	NA	NA		NA	No
256	Falasca 16	Italy	82	M	parkinson's, hypertension, TIA, prostate hypertrophy	14	NA	NA		NA	No
257	Falasca 17	Italy	57	M	DM	1	NA	NA		NA	No
258	Falasca 18	Italy	86	M	Staphylococcus aureus endocarditis, prostate hypertrophy, aortic aneurysm, AF	1	NA	NA		NA	No
259	Falasca 19	Italy	54	M	None	16	NA	NA			No
260	Falasca 20	Italy	35	M	None	7	NA	NA			No
261	Falasca 21	Italy	65	M	None	12	NA	NA			No
262	Falasca 22	Italy	43	F	None	25	NA	NA			No
263	Rapkiewicz 1	USA	64	F	COPD, lung CA	0	No	NA		No	No
264	Rapkiewicz 2	USA	60	M	CAD	0	No	NA		No	Yes
265	Rapkiewicz 3	USA	50	F	none	2	Yes	1		No	No
266	Rapkiewicz 4	USA	44	M	Renal cell CA	6	Yes	2		No	No
267	Rapkiewicz 5	USA	64	F	OSA	9	Yes	1	tocilizumab, anakinra	No	No
268	Rapkiewicz 6	USA	55	F	None	11	Yes	9	tocilizumab	No	No
269	Rapkiewicz 7	USA	65	M	Cirrhosis, PAD, CKD, hypothyroidism	3	Yes	1	tocilizumab	No	No
270	Brook 1	USA	91	M	ESRD on dialysis, h/o prostate ca, h/o PE, HTN	10	No	NA			No
271	Brook 2	USA	82	F	HTN, DM2, TIA, dementia	16	No	NA			No
272	Brook 3	USA	58	F	HTN, DM2, obesity, mild CKD	40	Yes	21			No
273	Brook 4	USA	79	F	ESRD on dialysis, HTN	15	Yes	14			No
274	Brook 5	USA	75	M	Myasthenia gravis, HTN, AFib	30	Yes	28		Yes	No
275	Radermecker	Belgium	56	M	COPD, asthma	18	Yes	15		No	No
276	Radermecker	Belgium	63	F	DM2, anxiety	8	Yes	8		No	No
277	Radermecker	Belgium	51	M	DM2, HTN, fatty liver	32	Yes	32		Yes	No
278	Radermecker	Belgium	73	M	Hypothyroidism	22	Yes	22		No	No
279	Sauter 6	USA	NA	NA	NA	NA	Yes	11		NA	No
280	Beigmohammadi 1	Iran	58	M	HTN	7	Yes	4		No	No
281	Beigmohammadi 2	Iran	84	F	HTN	3	Yes	3		No	No
282	Beigmohammadi 3	Iran	72	F	RA on MTX, prednisone, sulfasalazine	15	Yes	6		No	No
283	Beigmohammadi 4	Iran	72	M	HTN, DM	4	Yes	2		No	No
284	Beigmohammadi 5	Iran	68	M	HTN, valvular heart disease	19	Yes	8		No	No
285	Beigmohammadi 6	Iran	46	M	PUD	16	Yes	10		No	No
286	Beigmohammadi 7	Iran	75	M	None	6	Yes	5		No	No
287	Desai 1	USA	7e-78	F	DM	5	No	NA		No	No
288	Desai 2	USA	7e-78	M	Gout	13	Yes	NA		No	No
289	Desai 3	USA	5e-58	M	DM	9	Yes	NA		No	No
290	Desai 4	USA	6e-68	F	DM	6	Yes	NA		No	No
291	Desai 5	USA	6e-68	M	DM	5	Yes	NA		No	No
292	Desai 6	USA	5e-58	M	DM, ?SOT	16	Yes	NA		No	No
293	Desai 7	USA	7e-78	F	NA	1	Yes	NA		No	No
294	Desai 8	USA	3e-38	M	NA	3	No	NA		No	No
295	Desai 9	USA	7e-78	F	NA	7	No	NA	steroids	No	No
296	Desai 10	USA	3e-38	F	HTN	7	Yes	NA		No	No
297	Desai 11	USA	7e-78	M	HTN	NA	No	NA		No	No
298	Desai 12	USA	4e-48	M	DM	7	Yes	NA		No	No
299	Desai 13	USA	4e-48	M	None	15	Yes	NA		No	No
300	Desai 14	USA	8e-88	M	Asthma	15	No	NA		No	No
301	Desai 15	USA	8e-88	F	NA	5	No	NA		No	No
302	Desai 16	USA	4e-48	F	DM	NA	No	NA		No	No
303	Desai 17	USA	8e-88	M	HTN	14	Yes	NA		No	No
304	Desai 18	USA	4e-48	F	NA	1	Yes	NA		No	No
305	Desai 19	USA	5e-58	M	NA	17	Yes	NA		No	No
306	Desai 20	USA	7e-78	M	NA	10	Yes	NA		No	No
307	Roden 1	USA	71	M	CAD	NA	Yes	12		NA	No
308	Roden 2	USA	86	M	Cardiac amyloidoisis, CAD	NA	No	NA		NA	No
309	Roden 3	USA	80	M	CAD, HTN, dementia	NA	No	NA		NA	No
310	Roden 4	USA	74	M	ILD	NA	Yes	7		NA	No
311	Roden 5	USA	93	M	CHF, dementia, CAD	NA	No	NA		NA	No
312	Roden 6	USA	77	M	Dementia, HTN	NA	No	NA		NA	No
313	Roden 7	USA	94	M	ILD, HTN, CAD	NA	No	NA		NA	No
314	Roden 8	USA	69	F	DM2, COPD, HTN	NA	Yes	10		NA	No
315	Bussani 197.20	Italy	NA	M	Dementia, Parkinsons, ICH, HTN	1	Yes	NA		NA	No
316	Bussani 207.20	Italy	NA	F	AVR, pacemaker	21	Yes	NA		NA	No
317	Bussani 210.20	Italy	NA	M	Ischemic cardiomyopathy	29	Yes	NA		NA	No
318	Bussani 216.20	Italy	NA	M	PHTN, DM	21	Yes	NA		NA	No
319	Bussani 235.20	Italy	NA	M	Prostate CA, pyonephrosis, prev PE	23	Yes	NA		NA	No
320	Bussani 262.20	Italy	NA	M	DM, bladder CA, hypercholesterolemia	18	Yes	NA		NA	No
321	Bussani 165.20	Italy	NA	M	AVR, pacemaker, Lung CA, HTN	14	No	NA		NA	No
322	Bussani 241.20	Italy	NA	F	dementia, CVA	3	No	NA		NA	No
323	Bussani 257.20	Italy	NA	F	PE, COPD, lung, uterus, & kidney CA, PAOD	10	No	NA		NA	No
324	Bussani 272.20	Italy	NA	M	seizures, urosepsis, AF, HTN, encephalopathy	30	No	NA	steroids	NA	No
325	Bussani 276.20	Italy	NA	M	Leriche syndrome, DM, AF, htn	18	No	NA		NA	No
326	Bussani 277.20	Italy	NA	M	DM, HTN, CKD	8	No	NA		NA	No
327	Bussani 285.20	Italy	NA	M	Met Lung CA, icm, dm, htn	26	No	NA		NA	No
328	Bussani 288.20	Italy	NA	F	ckd, icm, af, PE, pyonephrosis, nephrolithiasis	28	No	NA		NA	No
329	Bussani 301.20	Italy	NA	M	ckd, psychosis, gastric ca	8	No	NA		NA	No
330	Bussani 302.20	Italy	NA	M	psychosis, dementia, antiphospholipid syndrome, htn	60	No	NA		NA	No
331	Bussani 303.20	Italy	NA	m	hypokinetic syndrome, tib fib fracture, DM, HTN, prostate ca	17	No	NA		NA	No
332	Bussani 304.20	Italy	NA	M	HTN, CM, CVA	9	No	NA		NA	No
333	Bussani 305.20	Italy	NA	M	DM, CHF, CKD, UTI, HTN	14	No	NA		NA	No
334	Bussani 306.20	Italy	NA	M	COPD, CHF	24	No	NA		NA	No
335	Bussani 307.20	Italy	NA	F	bronchiectasis, HTN, DM	7	No	NA		NA	No
336	Bussani 308.20	Italy	NA	M	dysphagia, ab ingestis pneumonia, aki, vascular dementia, sigmoid ca	6	No	NA		NA	No
337	Bussani 309.20	Italy	NA	F	ulcers, chf, pnacreatic CA, bronchiectasis, AF	5	No	NA		NA	No
338	Bussani 310.20	Italy	NA	M	dementia, htn	8	No	NA		NA	No
339	Bussani 311.20	Italy	NA	M	dementia, prostate hypertrophia, asthma, cholelithiasis	15	No	NA	steroids	NA	No
340	Bussani 312.20	Italy	NA	M	CHF, MVR, htn, brain hemorrhage	14	No	NA		NA	No
341	Bussani 313.20	Italy	NA	M	CKD, cardiac amyloid, AF, HTN, dm, ischemic CM	17	No	NA		NA	No
342	Bussani 314.20	Italy	NA	F	Parkinsons, breast CA, facet joint arthrosis	24	No	NA	steroids	NA	No
343	Bussani 315.20	Italy	NA	F	cervical CA, peritoneal Carcinomatosis	28	No	NA		NA	No
344	Bussani 316.20	Italy	NA	F	osteoporosis, fractures	7	No	NA		NA	No
345	Bussani 317.20	Italy	NA	M	dementia, CHF	4	No	NA		NA	No
346	Bussani 318.20	Italy	NA	M	dementia, uti	2	No	NA		NA	No
347	Bussani 319.20	Italy	NA	F	dementia, DM	6	No	NA		NA	No
348	Bussani 320.20	Italy	NA	M	ataxia, seizures, tracheostomy, nephrolithiasis	13	No	NA		NA	No
349	Bussani 321.20	Italy	NA	F	vertebral collapse, AF, paraparesis, syncope, htn	14	No	NA		NA	No
350	Bussani 322.20	Italy	NA	M	copd, chf, dm, cva	27	No	NA		NA	No
351	Bussani 323.20	Italy	NA	F	gastric ulcer, fibrothorax, femur fracture, TKA, htn	27	No	NA		NA	No
352	Bussani 324.20	Italy	NA	F	diverticulosis, colon ca, dementia, breast ca, gastric ca	14	No	NA		NA	No
353	Bussani 325.20	Italy	NA	F	CHF, DM, dementia, femur fracture	48	No	NA		NA	No
354	Bussani 326.20	Italy	NA	F	dementia, meningioma	3	No	NA		NA	No
355	Bussani 327.20	Italy	NA	F	femure fracture, dementia	19	No	NA		NA	No
356	Li 1	China	51	M	pancreatic cancer	3	No	NA	steroids	No	No
357	Li 2	China	30	M	gastric cancer	27	Yes	27	steroids	Yes	No
358	Li 3	China	77	M	None	10	Yes	6	steroids	Yes	No
359	Li 4	China	87	M	HTN, DM2, renal failure, dementia	20	No	NA		No	No
360	Li 5	China	66	M	Liver cancer	20	Yes	20	steroids	Yes	No
361	Li 6	China	84	F	None	20	Yes	20	steroids	Yes	No
362	Li 7	China	70	M	Lung cancer	11	Yes	5	steroids	Yes	No
363	Li 8	China	83	F	CAD	7	No	NA	steroids	No	No
364	Li 9	China	70	F	Lung cancer	31	No	NA	steroids	No	No
365	Li 10	China	62	F	None	30	Yes	22	steroids	Yes	No
366	Li 11	China	80	M	HTN, dementia	49	Yes	28	steroids	No	No
367	Li 12	China	77	M	skin cancer	20	Yes	17	steroids	No	No
368	Li 13	China	87	F	CAD, DM2	25	No	NA		No	No
369	Li 14	China	52	M	Asthma	32	Yes	32	steroids	Yes	No
370	Li 15	China	42	M	HTN	45	Yes	43	steroids	Yes	No
371	Li 16	China	57	M	none	54	Yes	42	steroids	Yes	No
372	Li 17	China	67	M	CKD	65	Yes	13		No	No
373	Li 18	China	89	F	none	44	Yes	45		Yes	No
374	Li 19	China	60	F	HTN	16	Yes	9	steroids	Yes	No
375	Li 20	China	63	M	HTN	24	Yes	24	steroids	Yes	No
376	Li 21	China	61	M	None	28	Yes	28	steroids	Yes	No
377	Li 22	China	64	M	HTN, CAD	37	Yes	36	steroids	Yes	No
378	Li 23	China	66	M	HTN	19	Yes	18	steroids	Yes	No
379	Li 24	China	55	M	None	29	Yes	29	steroids	Yes	No
380	Li 25	China	73	M	HTN, gastric cancer	35	Yes	35	steroids	Yes	No
381	Li 26	China	91	F	HTN, CAD	31	Yes	18		Yes	No
382	Li 27	China	64	M	None	45	Yes	28	steroids	Yes	No
383	Li 28	China	78	F	None	53	Yes	4	steroids	No	No
384	Li 29	China	70	M	CVA, COPD, DM2	57	Yes	56		No	No
385	Li 30	China	70	F	HTN, breast cancer	74	Yes	39		No	No
386	Oprinca 1	Romania	27	M	OSA	0	No	NA		No	No
387	Oprinca 2	Romania	79	F	HTN, CM, CAD, A fib	NA	NA	NA	steroids	No	No
388	Oprinca 3	Romania	70	M	HTN, CAD, HF, CAD, CABG, CRF	0	No	NA		No	No
389	Flikweert 1	Netherlands	77	M	None	12	Yes	10		No	No
390	Flikweert 2	Netherlands	73	F	None	20	Yes	16	steroids	Yes	No
391	Flikweert 3	Netherlands	58	F	None	30	Yes	26	steroids	Yes	No
392	Flikweert 4	Netherlands	68	M	None	21	Yes	21		Yes	No
393	Flikweert 5	Netherlands	78	M	HTN, CKD	22	Yes	21	steroids	Yes	No
394	Flikweert 6	Netherlands	83	M	HTN, DM	13	Yes	9		Yes	No
395	Flikweert 7	Netherlands	74	M	None	36	Yes	36	steroids	Yes	No
396	Kommoss 1	Germany	41	M	Fatty liver disease	2	No	NA		Yes	No
397	Kommoss 2	Germany	78	M	None	12	Yes	12		Yes	No
398	Kommoss 3	Germany	80	M	Prostate cancer	6	No	NA		No	No
399	Kommoss 4	Germany	81	F	HTN, COPD, obesity	4	No	NA		Yes	No
400	Kommoss 5	Germany	90	F	HTN, DM, obesity, CRF	2	No	NA		Yes	No
401	Kommoss 6	Germany	84	M	CAD	13	Yes	8		Yes	No
402	Kommoss 7	Germany	79	M	DM, CAD, COPD	9	Yes	8		Yes	No
403	Kommoss 8	Germany	82	M	HTN, COPD, CAD	28	Yes	6		Yes	No
404	Kommoss 9	Germany	60	M	HTN, Ank Spondylitis	27	Yes	20		Yes	No
405	Kommoss 10	Germany	71	M	CAD	30	Yes	15		Yes	No
406	Kommoss 11	Germany	76	F	HTN, DM	24	Yes	24		Yes	No
407	Kommoss 12	Germany	76	M	HTN, DM, CAD	33	Yes	31		Yes	No
408	Kommoss 13	Germany	72	M	HTN, DM CAD, CKD	19	Yes	22		Yes	No
409	Konopka 1	USA (Michigan)	37	M	Asthma, DM2	NA	Yes	6	steroids	No	No
410	Konopka 2	USA (Michigan)	46	M	Asthma, DM2	NA	Yes	8		No	No
411	Konopka 3	USA (Michigan)	79	F	DM2, renal tx, bipolar disorder	NA	No	NA	tocilizumab	No	No
412	Konopka 4	USA (Michigan)	63	F	DM2, HTN, CAD	NA	Yes	16	Sarilumab	No	No
413	Konopka 5	USA (Michigan)	49	F	CAD	0	No	NA		No	No
414	Konopka 6	USA (Michigan)	44	M	None	0	No	NA		No	No
415	Konopka 7	USA (Michigan)	55	M	CAD, DM2, IHD	0	No	NA		No	No
416	Konopka 8	USA (Michigan)	67	M	Drug use disorder	0	No	NA		No	No
417	Grosse 1	Switzerland	81	M	DM, malignancy, respi disease, liver fibrosis/cirrhosis	2	NA	NA		No	No
418	Grosse 2	Switzerland	71	M	CAD, neurologic disease, resp disease, chronic gastritis	41	NA	NA		No	No
419	Grosse 3	Switzerland	75	M	CAD, HTN, CKD, malignancy, resp disease	7	NA	NA		No	No
420	Grosse 4	Switzerland	94	F	CAD, HTN, CKD	24	NA	NA		No	No
421	Grosse 5	Switzerland	55	M	CAD	11	NA	NA		No	No
422	Grosse 6	Switzerland	81	M	CAD, HTN, neurologic disease	38	NA	NA		No	No
423	Grosse 7	Switzerland	87	M	CAD, HTN, respi disease	9	NA	NA		No	No
424	Grosse 8	Switzerland	83	F	CAD, HTN, neurologic disease	11	NA	NA		No	No
425	Grosse 9	Switzerland	90	F	CAD, HTN, CKD, DM	61	NA	NA		No	No
426	Grosse 10	Switzerland	84	F	CAD, CKD, DM	22	NA	NA		No	No
427	Grosse 11	Switzerland	80	F	CAD, HTN, CKD, neurologic disease, DM	41	NA	NA	steroids	No	No
428	Grosse 12	Switzerland	72	M	CAD, HTN, gastritis	26	NA	NA		No	No
429	Grosse 13	Switzerland	94	M	CAD, HTN, neurologic disease, resp disease	71	NA	NA		No	No
430	Grosse 14	Switzerland	82	M	CAD, CKD, DM, malignancy, resp disease	56	NA	NA		No	No
